# The public health value of wastewater surveillance for viruses with pandemic potential: a modelling study

**DOI:** 10.64898/2026.09.16.26363050

**Authors:** Amy Dighe, Nicholas C Grassly, Charles Whittaker

## Abstract

Zoonotic spillover and early human-to-human transmission of emerging viruses are often missed by clinical surveillance. Wastewater surveillance (WS) offers low-cost complementary pathogen detection, but its value for emerging viruses remains uncertain. We reviewed evidence of viral shedding in human waste and combined shedding data, detection models and simulated transmission dynamics into a quantitative framework to identify for which types of emerging viruses WS could add most value. Simulations showed that WS improved probability or speed of outbreak detection for viruses shedding >1/100 to >10 times as much as SARS-CoV-2, depending on probability of clinical symptoms and diagnosis. Value added was highest for transmission scenarios with temporally concentrated infections resulting in spikes in daily shedders. Characteristics of SARS-CoV-2, Mpox, Influenza A, Lassa, and Zaire Ebola viruses appear more favourable for WS than others e.g. chikungunya virus. We anticipate this framework can support more targeted, evidence-based application of WS to emerging threats.
