## Supplementary material for "The public health value of wastewater surveillance for viruses with pandemic potential: a modelling study": Table S1

### Sheet: Sheet1
family	doi	study	virus	sample_type	n_individuals_tested	individuals_type	n_individuals_positive	percent_individuals_positive	n_samples_tested	n_samples_positive	percent_samples_positve	positive_type	VL_available	central_VL	central_type	n_central_VL	central_VL_calculated_by_us	central_VL_extracted_from_figure	max_VL	n_max_VL	range_central_VL_1	range_central_VL_2	range_across	variability_VL_1	variability_VL_2	variability_type	variability_across	uncertainty_mean_VL_1	uncertainty_mean_VL_2	uncertainty_type	disaggregation_by_time_available	VL_unit	VL_dry_wet	days_PSO_tested	min_day_PSO_tested	max_day_PSO_tested	days_PSO_positive	min_day_PSO_positive	max_day_PSO_positive	duration_reported	duration_estimation_method	reported_duration_shedding_days	crude_difference_duration	duration_n	duration_censored	setting	meta_analysis	n_studies	notes
Arenaviruses	DOI: 10.1128/jcm.28.12.2689-2692.1990	Lunkenheimer et al 1990	LASV	Urine	5	confirmed_case	4	80	NA	NA	NA	PCR	N	NA	NA	NA	NA	NA	NA	NA	NA	NA	NA	NA	NA	NA	NA	NA	NA	NA	NA	NA		12,15,32,40,62	12	66	12,15,32,40	12	40	N	NA	NA	28	4	Y	Liberia
Arenaviruses	doi: 10.3967/bes2025.014	Feng et al 2025	LASV	Urine	1	confirmed_case	1	100	9	7	77.7778	PCR	N	NA	NA	NA	NA	NA	NA	NA	NA	NA	NA	NA	NA	NA	NA	NA	NA	NA	NA	NA		23, 26,30,35,44,48,55,58,63	23	63	23, 26,30,35,44,48,55	23	55	N	NA	NA	40	1	Y	China (Guinea)
Arenaviruses	https://doi.org/10.1136/bmj.285.6347.1001	Emond et al 1982	LASV	Urine	1	confirmed_case	1	100	NA	NA	NA	virus_isolation	N	NA	NA	NA	NA	NA	NA	NA	NA	NA	NA	NA	NA	NA	NA	NA	NA	NA	NA	NA		NA	12	67	NA	22	67	N	NA	NA	45	1	Y	UK (Nigeria)			Viral load was in fact reported on 3 of the days but in median tissue culture infective dose/ml so we cannot include it. It peaked on day 36.
Arenaviruses	https://doi.org/10.1093/ofid/ofw198	Grahn et al 2016	LASV	Urine	1	confirmed_case	1	100	6	3	50	PCR	Y	2600	mean	1	Y		5700	1	NA		NA	NA		NA		NA		NA		NA		28, 35, 42, 58, 72, 78	28	78	28, 35, 42	28	42	N	NA	NA	15	1	Y	Sweden (Liberia)			Unspecified units
Arenaviruses	https://doi.org/10.1093/ofid/ofw198	Grahn et al 2016	LASV	Stool	1	confirmed_case	1	100	1	1	100	PCR	Y	44000	mean	1	N		NA	NA	NA		NA	NA		NA		NA		NA		NA		11	11	11	11	11	11	N	NA	NA	NA	NA	NA	Sweden (Liberia)			Unspecified units
Arenaviruses	https://doi.org/10.1093/ofid/ofy131	Choi et al 2018	LASV	Urine	1	confirmed_case	1	100	9	8	88.8889	PCR	N	NA	NA	NA	NA	NA	NA	NA	NA	NA	NA	NA	NA	NA	NA	NA	NA	NA	NA	NA		12, 15, 17, 19, 22, 29, 37, 51, 72	12	72	12, 15, 17, 19, 22, 29, 37, 51	12	51	N	NA	NA	39	1	Y	US (Liberia)			days PSO calculated by adding the 7 day delay from symptom onset to hosptialisation to days since hospitalisation
Arenaviruses	https://doi.org/10.1016/s2666-5247(21)00178-6	Thielebein et al 2022	LASV	Urine	110	confirmed_convalescent	37	34	NA	NA	NA	PCR	Y	2010	median	37	N	Y	3880000	37	NA		NA	NA		NA		NA		NA	Y	copies_ml	wet	18	NA	NA	18	NA	NA	N	can extract metrics from figure - 90% of people had stopped shedding by 3 months	NA	NA	37	N	Edo State, Nigeria			Tested at the point of discharge (unknown days PSO). Median hopsital stay was 11 days but we do not know the delay from onset to hospitalisation - for purposes of plotting it is asusmed to be 10 days. Median hospital stay was 11 days. All patients were given ribavirin. median and variability extracted from Supplementary Figure 5.
Arenaviruses	https://doi.org/10.1016/s2666-5247(21)00178-6	Thielebein et al 2022	LASV	Urine	138	confirmed_convalescent	27	20	NA	NA	NA	PCR	Y	1640	median	27	N	Y	10000000	27	NA		NA	NA		NA		NA		NA	Y	copies_ml	wet	33	NA	NA	33	NA	NA	N	can extract metrics from figure - 90% of people had stopped shedding by 3 months	NA	NA	37	N	Edo State, Nigeria			Tested 0.5 months after discharge (unknown days PSO). Median hopsital stay was 11 days but we do not know the delay from onset to hospitalisation - for purposes of plotting it is asusmed to be 10 days. Median hospital stay was 11 days. All patients were given ribavirin. median and variability extracted from Supplementary Figure 5.
Arenaviruses	https://doi.org/10.1016/s2666-5247(21)00178-6	Thielebein et al 2022	LASV	Urine	145	confirmed_convalescent	9	6		NA	NA	PCR	Y	2570	median	9	N	Y	88400	9	NA		NA	NA		NA		NA		NA	Y	copies_ml	wet	48	NA	NA	48	NA	NA	N	can extract metrics from figure - 90% of people had stopped shedding by 3 months	NA	NA	37	N	Edo State, Nigeria			Tested 1 month after discharge (unknown days PSO). Median hopsital stay was 11 days but we do not know the delay from onset to hospitalisation- for purposes of plotting it is asusmed to be 10 days. Median hospital stay was 11 days. All patients were given ribavirin. median and variability extracted from Supplementary Figure 5.
Arenaviruses	https://doi.org/10.1016/s2666-5247(21)00178-6	Thielebein et al 2022	LASV	Urine	138	confirmed_convalescent	1	0.7		NA	NA	PCR	Y	884	median	1	N	Y	NA	NA	NA		NA	NA		NA		NA		NA	Y	copies_ml	wet	108	NA	NA	108	NA	NA	N	can extract metrics from figure - 90% of people had stopped shedding by 3 months	NA	NA	37	N	Edo State, Nigeria			Tested 3 months after discharge (unknown days PSO). Median hopsital stay was 11 days but we do not know the delay from onset to hospitalisation - for purposes of plotting it is asusmed to be 10 days. Median hospital stay was 11 days. All patients were given ribavirin. median and variability extracted from Supplementary Figure 5.
Arenaviruses	https://doi.org/10.11604/pamj.2020.36.253.22104	Salu et al 2020	LASV	Urine	4	confirmed_convalescent	0	0	NA	NA	NA	PCR	N	NA	NA	NA	NA	NA	NA	NA	NA	NA	NA	NA	NA	NA	NA	NA	NA	NA	NA	NA		After discharge	NA	NA	NA	NA	NA	N	NA	NA	NA	NA	NA	Ondo State, Nigeria
Coronaviruses	DOI: 10.1093/cid/civ951	Corman et al 2016	MERS-CoV	Urine	37	confirmed_case	NA	NA	169	4	2.4	PCR	Y	130	mean	4	N	N	500	4	NA		NA	NA		NA		NA		NA		copies_ml	wet	NA	8	29	NA	10	13	N	NA	NA	4	4	N	Kingdom of Saudi Arabia			The study used date of diagnosis (positive PCR test) as day 0, we have estimated this to be 8 days PSO based on the studies finding that the mean and median delay from onset to diagnosis was 8 days in a subset of 9 patients for whom this data was available.
Coronaviruses	DOI: 10.1093/cid/civ951	Corman et al 2016	MERS-CoV	Stool	37	confirmed_case	NA	NA	82	12	14.6	PCR	Y	16000	mean	12	N	N	130000	12	NA		NA	NA		NA		NA		NA		copies_ml	wet	NA	8	29	NA	8	29	N	NA	NA	22	12	Y	Kingdom of Saudi Arabia			The study used date of diagnosis (positive PCR test) as day 0, we have estimated this to be 8 days PSO based on the studies finding that the mean and median delay from onset to diagnosis was 8 days in a subset of 9 patients for whom this data was available. 70% of samples collected 7-11 days PSO were positive (compared to 14.6% overall 7-28 days PSO).
Coronaviruses	DOI: 10.1016/j.jcv.2014.07.002	Poissy et al 2014	MERS-CoV	Urine	2	confirmed_case	1	50	NA	NA	NA	PCR	N	NA	NA	NA	NA	NA	NA	NA	NA	NA	NA	NA	NA	NA	NA	NA	NA	NA	NA	NA		20,22,27,29,30, 6,9,12,15,16,23,26,28,30	6	30	20,22,27,29,30	20	30	N	NA	NA	10	1	Y	France			NA
Coronaviruses	DOI: 10.1016/S1473-3099(13)70154-3	Drosten et al 2013	MERS-CoV	Urine	1	confirmed_case	1	100	4	2	50	PCR	Y			NA	N	N	2700	1	NA		NA	NA		NA		NA		NA		copies_ml	wet	12,12,13,16	12	16	12,12,13	12	13	N	NA	NA	NA	1	Y	Germany (Abu Dhabi)			Urine stopped being positive following renal failure
Coronaviruses	DOI: 10.1016/S1473-3099(13)70154-3	Drosten et al 2013	MERS-CoV	Stool	1	confirmed_case	1	100	7	7	100	PCR	Y			NA	N	N	1031	1	NA		NA	NA		NA		NA		NA		copies_g	wet	12,12,16,16,16,16,16,16	12	16	12,13,16	12	16	N	NA	NA	5	1	Y	Germany (Abu Dhabi)
Filoviruses	https://doi.org/10.1136/pgmj.49.574.542	Martini 1973	MARV	Urine	4	confirmed_case	1	25	4	1	25	virus_isolation	N	NA	NA	NA	NA	NA	NA	NA	NA	NA	NA	NA	NA	NA	NA	NA	NA	NA	NA	NA		4 to 8	4	8	7	7	7	N	NA	NA	NA	NA	NA	Germany & Yugoslavia
Filoviruses	https://doi.org/10.1016/S0140-6736(14)62384-9	Wolf et al 2015	EBOV	Urine	1	confirmed_case	1	100	7	7	100	PCR	Y	161942	mean	1	Y	Y	642097	1	NA		NA	NA	NA	NA	NA	NA		NA	N	copies_ml	wet	5,6,7,22,25,27,28	5	28	5,7,25	5	25	N	NA	NA	NA	1	Y	Germany (Sierra Leone)
Filoviruses	https://doi.org/10.1016/S0140-6736(14)62384-9	Wolf et al 2015	EBOV	Stool	1	confirmed_case	1	100	9	9	100	PCR	Y	4853127	mean	1	Y	Y	15659372	1	NA		NA	NA	NA	NA	NA	NA		NA	N	copies_ml	wet	6,7,9,12,15,16,17,18,19	6	19	6,7,9,12,16	6	16	N	NA	NA	11	1	Y	Germany (Sierra Leone)
Filoviruses	https://doi.org/10.1016/S1473-3099(15)00229-7	Schibler et al 2015	EBOV	Urine	1	confirmed_case	1	100	12	4	33	PCR	Y	6818	mean	1	Y	Y	53038	1	NA	NA	NA	NA	NA	NA	NA	NA		NA	N	copies_ml	wet	NA	3	16	NA	6	10	N	NA	NA	7	1	Y	Switzerland (Sierra Leone)			Favipiravir administered. Shedding intermittent over given duration.
Filoviruses	https://doi.org/10.1016/S1473-3099(15)00229-7	Schibler et al 2015	EBOV	Stool	1	confirmed_case	1	100	8	5	63	PCR	Y	586132	mean	1	Y	Y	4548789	1	NA	NA	NA	NA	NA	NA	NA	NA		NA	N	copies_ml	wet	NA	7	16	NA	7	13	N	NA	NA	7	1	Y	Switzerland (Sierra Leone)			Favipiravir administered. Shedding intermittent over given duration.
Filoviruses	https://doi.org/10.1086/514291	Rodriguez et al 1999	EBOV	Urine	7	confirmed_convalescent	0	https://doi.org/10.1016/j.idcr.2016.10.007	NA	NA	NA	PCR	N	NA	NA	NA	NA	NA	NA	NA	NA	NA	NA	NA	NA	NA	NA	NA	NA	NA	NA	NA		33, 30, 11, 14, 18, 20, 23, 27, 31, 24, 27, 31, 33, 22, 25, 29, 33, 28	11	33	none	none	none	N	NA	NA	NA	7	NA	DRC (1995 outbreak)			Looked also at rectal swab but not stool
Filoviruses	DOI: 10.1056/NEJMoa1409838	Lyon et al 2014	EBOV	Urine	2	confirmed_case	2	100	NA	NA	NA	PCR	N	NA	NA	NA	NA	NA	NA	NA	NA	NA	NA	NA	NA	NA	NA	NA	NA	NA	NA	NA		NA	15	28	Patient 1: 20-28 Patient 2: 15-23	15	28	N	NA	NA	8	2	Y	US (Liberia)
Filoviruses	https://doi.org/10.7326/M15-0530	Liddell et al 2015	EBOV	Urine	2	confirmed_case	1	50	9	5	55.5556	PCR	N	NA	NA	NA	NA	NA	NA	NA	NA	NA	NA	NA	NA	NA	NA	NA	NA	NA	NA	NA		5-15 for urine positive patient just day 12 for urine negative patient	5	15	5,6,7,8	5	8	N	NA	NA	4	1	Y	USA (West African 2014 outbreak)
Filoviruses	https://doi.org/10.3201/eid2202.151395	Janvier et al 2016	EBOV	Urine	7	positive_samples	7	100	13	13	100	PCR	N	NA	NA	NA	NA	NA	NA	NA	NA	NA	NA	NA	NA	NA	NA	NA	NA	NA	NA	NA		NA	NA	NA	NA	NA	NA	N	NA	NA	NA	NA	NA	Guinea			The main point of the paper was to look at the degradation of the virus in urine and blood samples. For those with high Ct values >30 RNA degraded within 2-4 days,but for lower Ct values it took longer, and for one individual it took as long as 24-30 days to degrade in the lab.
Filoviruses	https://doi.org/10.3201/eid2201.151212	Howlett et al 2016	EBOV	Urine	1	confirmed_case	1	100	3	2	66.7	PCR	N	NA	NA	NA	NA	NA	NA	NA	NA	NA	NA	NA	NA	NA	NA	NA	NA	NA	NA	NA		41, 51, 64	41	64	51, 64	51	64	N	NA	NA	NA	NA	NA	Sierra Leone
Filoviruses	https://doi.org/10.2807/1560-7917.ES2015.20.3.21017	Moreau et al 2015	EBOV	Urine	1	confirmed_case	1	100	NA	NA	NA	PCR	N	NA	NA	NA	NA	NA	NA	NA	NA	NA	NA	NA	NA	NA	NA	NA	NA	NA	NA	NA		NA	NA	NA	16	16	16	N	NA	NA	NA	NA	NA	Guinea
Filoviruses	DOI: 10.1056/NEJMoa1411677	Kreuels et al 2014	EBOV	Urine	1	confirmed_case	1	100	18	13	72	PCR	Y	41422	mean	1	Y	Y	165098	1	NA	NA	NA	NA	NA	NA	NA	NA		NA	N	copies_ml	wet	NA	18	35	NA	18	30	N	NA	NA	12	1	Y	Germany (Sierra Leone)
Filoviruses	https://doi.org/10.1186/s12879-015-1169-4	Petrosillo et al 2015	EBOV	Urine	1	confirmed_case	1	100	16	11	69	PCR	Y	388919	mean	1	Y	Y	6060192	1	NA	NA	NA	NA	NA	NA	NA	NA		NA	NA	copies_ml	wet	NA	5	39	NA	10	33	N	NA	NA	23	1	N	Italy (Sierra Leone)			Also had malaria so date symptoms started it could have been the malaria. Was tested for ebola 4 days after symptom onset
Filoviruses	https://doi.org/10.1186/s12879-015-1169-4	Petrosillo et al 2015	EBOV	Stool	1	confirmed_case	1	100	1	6	17	PCR	Y	1258.93	NA	1	N	N	NA	NA	NA	NA	NA	NA	NA	NA	NA	NA		NA	NA	copies_ml	wet	NA	0	21	NA	15	15	N	NA	NA	NA	NA	NA	Italy (Sierra Leone)			Also had malaria so date symptoms started it could have been the malaria. Was tested for ebola 4 days after symptom onset
Filoviruses	https://doi.org/10.1086/520545	Bausch et al 2007	SUDV	Urine	5	confirmed_case	0	0	NA	NA	NA	NA	N	NA	NA	NA	NA	NA	NA	NA	NA	NA	NA	NA	NA	NA	NA	NA	NA	NA	NA	NA		NA	5	22	NA	NA	NA	N	NA	NA	NA	NA	NA	Gulu, Uganda			Intro is confusing as it suggests it is dealing with EBOV Zaire but it is SUDV
Filoviruses	https://doi.org/10.1086/520545	Bausch et al 2007	SUDV	Urine	4	confirmed_convalescent	0	0	NA	NA	NA	NA	N	NA	NA	NA	NA	NA	NA	NA	NA	NA	NA	NA	NA	NA	NA	NA	NA	NA	NA	NA		NA	8	40	NA	NA	NA	N	NA	NA	NA	NA	NA	Gulu, Uganda			Intro is confusing as it suggests it is dealing with EBOV Zaire but it is SUDV
Filoviruses	https://doi.org/10.1086/520545	Bausch et al 2007	SUDV	Stool	4	confirmed_case	2	50	NA	NA	NA	NA	N	NA	NA	NA	NA	NA	NA	NA	NA	NA	NA	NA	NA	NA	NA	NA	NA	NA	NA	NA		NA	4	12	NA	NA	12	N	NA	NA	7	2	NA	Gulu, Uganda			Intro is confusing as it suggests it is dealing with EBOV Zaire but it is SUDV
Filoviruses	https://doi.org/10.1016/S2213-2600(15)00180-0	Mora-Rillo et al 2015	EBOV	Urine	1	confirmed_case	1	100	5	3	60	PCR	N	NA	NA	NA	NA	NA	NA	NA	NA	NA	NA	NA	NA	NA	NA	NA	NA	NA	NA	NA		22,25,28,30,32	22	32	22,25,28	22	28	N	NA	NA	6	1	Y	Spain (Secondary case who treated patient from Sierra Leone)
Filoviruses	https://doi.org/10.1016/S2213-2600(15)00180-0	Mora-Rillo et al 2015	EBOV	Stool	1	confirmed_case	1	100	5	2	40	PCR	N	NA	NA	NA	NA	NA	NA	NA	NA	NA	NA	NA	NA	NA	NA	NA	NA	NA	NA	NA		22,25,28,30,32	22	32	22,25	22	25	N	NA	NA	4	1	Y	Spain (Secondary case who treated patient from Sierra Leone)
Flaviviruses	https://doi.org/10.1371/journal.pntd.0004816	Bonaldo et al 2016	ZIKV	Urine	9	confirmed_case	4	44.4444	9	4	44.4444	PCR	Y	70241	mean	4	Y	Y	NA	NA	NA	NA	NA	108.093	277549	range	individuals	NA		NA	NA	copies_ml	wet	NA	0	4	NA	NA	NA	N	NA	NA	NA	NA	NA	Rio de Janeiro, Brazil			Mostly pregnant women
Flaviviruses	https://doi.org/10.3201/eid2502.180166	Bozza et al 2019	ZIKV	Urine	15	confirmed_case	NA	NA	NA	NA	NA	PCR	Y	10000	NA	NA	NA	NA	NA	NA	NA	NA	NA	659	7436938	range	samples	NA		NA	Y	copies_ml	wet		1	9	NA	1	9	N	NA	NA	NA	10	Y	Brazil
Flaviviruses	https://doi.org/10.1016/S1473-3099(16)30070-6	Zhang et al 2016	ZIKV	Urine	1	confirmed_case	1	100	14	11	78.5714	PCR	Y	5649	mean	1	Y	Y	13593.6	1	NA	NA	NA	NA	NA	NA	NA	NA		NA	NA	copies_ml	wet	2,3,4,5,6,7,8,9,10,11,12,14,15,16	2	16	2,3,4,5,6,7,8,9,10,11,12	2	12	N	NA	NA	11	1	Y				Only left censored and only 2 days PSO.
Flaviviruses	https://doi.org/10.1371/journal.pntd.0004100	Andries et al 2015	DENV	Urine	267	confirmed_case			1555				Y	2259	mean	57	Y	Y	158489	NA	NA	NA	NA	10	158489	range	individuals	NA		NA	Y	copies_ml	wet	every day during hosp. and then 1 week, 2 week, 3 weekm 1 month, 3 months post discharge	1	120	1,2,3,4,5,6,7,8,9,10,11,12,13,14,15,16	1	16	Y	Last day detected	16		NA	N	Cambodia			Disaggragation by time makes it difficult to assess denominators. Percentage positive, and range presented is in the first 16 years post fever onset. Mean viral load is calculated from presented data for the first 10 days post fevere onset.
Flaviviruses	https://doi.org/10.3201/eid2401.171310	Barbosa et al 2018	YFV	Urine	1	confirmed_convalescent	1	100	2	2	100	PCR	Y	4651650	mean	1	Y	N	9.3E+06	1	NA	NA	NA	NA	NA	NA	NA	NA		NA	NA	copies_ml	wet	10,21	10	21	10, 12	10	21	N	NA	NA	12	1	Y	Brazil
Flaviviruses	https://doi.org/10.1128/jcm.01775-10	Domingo et al 2011	YFV	Urine	13	vaccinated	4	28.6	129	18			Y	880	mean	12	N	N	1E+04	12	NA	NA	NA	30	10000	range	samples	NA		NA	N	copies_ml	wet	0-28 for 4 healthy vaccinees and at point of admission for 18 vacinees with adverse events	0	28	NA	1	25	N	NA	NA	25	12	Y				disaggregation by healthy versus adverse events available - more shedding in those experiencing adverse events.
Flaviviruses	https://doi.org/10.1128/jcm.06557-11	Hirayama et al 2012	DENV	Urine	53	confirmed_case	NA	NA	77		NA	PCR	N	NA	NA	NA	NA	NA	NA	NA	NA	NA	NA	NA	NA	NA	NA	NA	NA	NA	NA	NA		NA	0	33	NA	1	16	Y	Last day detected	16			N	Japan			Note - percentage positive is available but ony broken down by time period.
Hantaviruses	https://doi.org/10.1371/journal.pntd.0009707	Cho et al 2021	HTNV	Urine	4	confirmed_case	4	100	4	4	100	PCR	N	NA	NA	NA	NA	NA	NA	NA	NA	NA	NA	NA	NA	NA	NA	NA	NA	NA	NA	NA		3,6,7,7	3	7	3,6,7,7	3	7	N	NA	NA	NA	NA	NA	Republic of Korea			NA
Hantaviruses	DOI: 10.1086/508494	Xiao et al 2006	SNV	Urine	6	confirmed_case	0	0	NA	NA	NA	PCR	N	NA	NA	NA	NA	NA	NA	NA	NA	NA	NA	NA	NA	NA	NA	NA	NA	NA	NA	NA		NA	NA	NA	NA	NA	NA	N	NA	NA	NA	NA	NA	USA			Samples were tested days 1-5 post-hospitalisation but it is unclear what the delay from onset to hospitalisation was.
Henipaviruses	https://doi.org/10.1053/jinf.2000.0782	Chua et al 2001	NiV	Urine	20	confirmed_case	5	25	NA	NA	NA	virus_isolation	N	NA	NA	NA	NA	NA	NA	NA	NA	NA	NA	NA	NA	NA	NA	NA	NA	NA	NA	NA		4,5,2,4,4,3,5,3,4,2,4,1,5,7,7,2,7,2,5,2	1	7	5,4,1,2,2,2	1	5	N	NA	NA	5	5	Y	Malaysia			infectious NiV was present in 5 urine samples and even at 10 microlitres of innoculum for 1 urine sample (unlike throat swabs which needed more). Authors said it appreared that no INFECTIOUS virus was isolated after 7 days.
Henipaviruses	DOI: 10.1056/NEJM200004273421701	Goh et al 2000	NiV	Urine	26	confirmed_case	5	20	NA	NA	NA	virus_isolation	N	NA	NA	NA	NA	NA	NA	NA	NA	NA	NA	NA	NA	NA	NA	NA	NA	NA	NA	NA		NA	NA	NA	NA	NA	NA	N	NA	NA	NA	NA	NA	Malaysia			NA
Henipaviruses	https://doi.org/10.1093/cid/ciy1092	Arunkumar et al 2019	NiV	Urine	1	confirmed_case	1	100	NA	NA	NA	PCR	N	NA	NA	NA	NA	NA	NA	NA	NA	NA	NA	NA	NA	NA	NA	NA	NA	NA	NA	NA		2,3,4,5,6,7,8,9,10,11	2	11	8, 9	8	9	N	NA	NA	2	1	N	Kerala, India			NA
Henipaviruses	doi: 10.3201/eid1202.051247	Chadha et al 2006	NiV	Urine	6	suspected_case	5	80	NA	NA	NA	PCR	N	NA	NA	NA	NA	NA	NA	NA	NA	NA	NA	NA	NA	NA	NA	NA	NA	NA	NA	NA		2,5,8,9,10	0	9	5,8,9,10	5	10	N	NA	NA	6	5	Y	Siliguri, West Bengal, India			Samples from outbreak retrospectively tested for NiV
Nairoviruses	DOI: 10.2807/1560-7917.ES.2020.25.10.1900284	Yagci-Caglayik et al 2020	CCHFV	Urine	18	confirmed_case	12	66	NA	NA	NA	PCR	Y	12000	mean	7	Y	Y	880000	7	NA	NA	NA	27	880000	range	individuals	NA		NA	NA	copies_ml	wet	NA	0	19	NA	5	17	N	NA	NA	13	7	Y	Turkey			NA between those with and without ribavirin: 100% of those without riboviran tested positive, while 54% of those on ribavirin tested positive. Values are based on those not on ribavirin to more accrrately gaige expected shedding in the community/without clinical diagnosis. Although tests 0-19, most were between 5-14 days.
Nairoviruses	DOI: 10.2807/1560-7917.ES.2020.25.10.1900284	Yagci-Caglayik et al 2020	CCHFV	Stool	18	confirmed_case	11	61	NA	NA	NA	PCR	Y	930	mean	6	Y	Y	48000	6	NA	NA	NA	27	48000	range	individuals	NA		NA	NA	copies_ml	wet	NA	0	19	NA	5	9	N	NA	NA	5	6	Y	Turkey			NA between those with and without ribavirin: 100% of those without riboviran tested positive, while 54% of those on ribavirin tested positive. Values are based on those not on ribavirin to more accrrately gaige expected shedding in the community/without clinical diagnosis. Although tests 0-19, most were between 5-14 days.
Nairoviruses	DOI: 10.1089/vbz.2011.0776	Thomas et al 2012	CCHFV	Urine	5	confirmed_case	2	40	14	6	42.8571	PCR	N	NA	NA	NA	NA	NA	NA	NA	NA	NA	NA	NA	NA	NA	NA	NA	NA	NA	NA	NA		1,1,4,6,10,11,15,18,19,25,25,34,36,40	1	40	1,1,6,19,25,36	1	36	N	NA	NA	36	NA	Y	Kosova			Testing quite intermittent covering different periods acorss the patients so not possible to calculate an overall censored duration by NA.
Nairoviruses	DOI: 10.3201/eid3008.240036	Metanat et al 2013	CCHFV	Urine	22	confirmed_case	3	14	42	3	7.14	PCR	N	NA	NA	NA	NA	NA	NA	NA	NA	NA	NA	NA	NA	NA	NA	NA	NA	NA	NA	NA		0 to 103 (most 1 to 13)	0	103	1 to 10	1	10	N	NA	NA	10	2	Y	Iran
Nairoviruses	DOI: 10.1016/j.ijid.2009.04.018	Bodur et al 2010	CCHFV	Urine	3	confirmed_case	2	66	NA	NA	NA	PCR	Y	8500	mean	2	Y	N	NA	70000	NA	NA	NA	10000	7000	range	individuals	NA		NA	NA	copies_ml	wet	NA	3	7	NA	4	7	N	NA	NA	4	2	Y	Turkey
Nairoviruses	DOI: 10.1371/journal.pntd.0009718	Sahay et al 2021	CCHFV	Urine	34	confirmed_case	5	15	NA	NA	NA	PCR	Y	12000	mean	5	Y	N	51000	5	NA	NA	NA	550	51000	range	individuals	NA		NA	NA	copies_ml	wet	NA	2	12	NA	4	11	N	NA	NA	8	5	Y	Gujarat, India			mean calculated from the values presented in the caption of Table 1
Phenuiviruses	https://doi.org/10.1007/s12250-019-00096-2	Li et al 2019	RVFV	Urine	1	confirmed_case	1	100	1	1	100	virus_isolation	N	NA	NA	NA	NA	NA	NA	NA	NA	NA	NA	NA	NA	NA	NA	NA	NA	NA	NA	NA		11	11	11	11	11	11	N	NA	NA	NA	NA	NA	China (Angola)			Infectious virus isolated - PCR not done on urine. Also looked at YFV patients
Phenuiviruses	https://doi.org/10.2807/1560-7917.ES.2016.21.18.30222	Haneche et al 2016	RVFV	Urine	1	confirmed_case	1	100	2	1	50	PCR	N	NA	NA	NA	NA	NA	NA	NA	NA	NA	NA	NA	NA	NA	NA	NA	NA	NA	NA	NA		74, 117	74	117	74	74	74	N	NA	NA	NA	NA	NA	France (Mali)
Phenuiviruses	https://pmc.ncbi.nlm.nih.gov/articles/PMC2395810/	Imam et al 1979	RVFV	Stool	5	confirmed_case	4	80	NA	NA	NA	virus_isolation	N	NA	NA	NA	NA	NA	NA	NA	NA	NA	NA	NA	NA	NA	NA	NA	NA	NA	NA	NA		NA	NA	NA	NA	NA	NA	N	NA	NA	NA	NA	NA	Egypt			all had haemorrhage - identification in feces suspected to be due to blood in the feces
Phenuiviruses	https://doi.org/10.1093/ofid/ofad085	Zhang et al 2023	SFTSV	Urine	102	confirmed_case	69	68	NA	NA	NA	PCR	Y	316.228	mean	69	N	N	3.16228e+07	69	NA	NA	NA	0	3981.07	sd	individuals	NA		NA	N	copies_ml	wet	NA	5	19	NA	5	19	N	NA	NA	15	69	Y	China			All patients were tested at admission. Complete range of PSO not known but minimum mentioned was 5 and max was 19. Mean was 7 with standard deviation 5-8.
Phenuiviruses	https://doi.org/10.1016/j.heliyon.2024.e33611	Hu et al 2024	SFTSV	Urine	189	confirmed_case	65	34	NA	NA	NA	PCR	Y	1500	median	65	N	N	NA	NA	NA	NA	NA	1000	2800	iqr	individuals	NA		NA	N	copies_ml	wet	NA	NA	NA	NA	NA	NA	N	NA	NA	NA	NA	NA	China			Shedding proportion much higher in patients with Acute Kidney Injury. Days PSO not availabe but all during hospitalisation.
Phenuiviruses	https://doi.org/10.1016/j.heliyon.2024.e33611	Hu et al 2024	SFTSV	Stool	189	confirmed_case	91	48	NA	NA	NA	PCR	Y	1300	median	91	N	N	NA	NA	NA	NA	NA	1000	3000	iqr	individuals	NA		NA	N	copies_ml	wet	NA	NA	NA	NA	NA	NA	N	NA	NA	NA	NA	NA	China			Shedding proportion much higher in patients with Acute Kidney Injury. Days PSO not availabe but all during hospitalisation.
Phenuiviruses	https://doi.org/10.1016/j.jcv.2016.04.018	Jeong et al 2016	SFTSV	Urine	1	confirmed_case	1	100	4	4	100	PCR	N	NA	NA	NA	NA	NA	NA	NA	NA	NA	NA	NA	NA	NA	NA	NA	NA	NA	NA	NA		12,13,14,15	12	15	12,13,14,15	12	15	N	NA	NA	NA	4	Y	South Korea			Ribavirin
Picornaviruses	https://doi.org/10.1128/jcm.02406-14	Taniuchi et al 2014	PV	Stool	270	vaccinated	NA	NA	1350	253	NA	PCR	Y	7500000000	mean	237								140000000	13000000000	range	culture_result	NA	NA	NA	NA	copies_g	wet	0,4,11,18,25	0	25	0,4,11,18,25	0	25	N	NA	NA	25		Y	Dhaka, Bangladesh			93-100% of shedding contributed by just 7% of infants --> very overdispersed. 89% of culture positive samples were PCR positive compared to 9% of culture negative samples.
Poxviruses	https://doi.org/10.2807/1560-7917.ES.2022.27.28.2200503	Peiro-Mestres et al 2022	MPXV	Urine	12	confirmed_case	9	75	NA	NA	NA	PCR	N	NA	NA	NA	NA	NA	NA	NA	NA	NA	NA	NA	NA	NA	NA	NA	NA	NA	NA	NA		1,4,4,4,4,5,6,6,7,7,7,8,8,9,10,11,11,12,12,13,13,14,16	1	16	1,4,4,4,4,5,6,7,7,8,11,11,16	1	16	N	NA	NA	NA	NA	NA	Barcelona, Spain			Presents Ct values used to extrapolate viral load in stool from that in urine. Samples are from diff patients with n<=2 per patient so estimations of duration are difficult. Intermitent shedding observed.
Poxviruses	https://doi.org/10.2807/1560-7917.ES.2022.27.28.2200503	Peiro-Mestres et al 2022	MPXV	Stool	12	confirmed_case	8	66	NA	NA	NA	PCR	N	NA	NA	NA	NA	NA	NA	NA	NA	NA	NA	NA	NA	NA	NA	NA	NA	NA	NA	NA		1 to 16			4,4,4,6,7,7,7,8,9,11,12,13,16	4	16	N	NA	NA	NA	NA	NA	Barcelona, Spain			Presents Ct values used to extrapolate viral load in stool from that in urine. Samples are from diff patients with n<=2 per patient so estimations of duration are difficult. Intermitent shedding observed.
Poxviruses	https://doi.org/10.1016/j.tmaid.2024.102698	Piralla et al 2024	MPXV	Urine	114	confirmed_case	23	20.2	NA	NA	NA	PCR	N	NA	NA	NA	NA	NA	NA	NA	NA	NA	NA	NA	NA	NA	NA	NA	NA	NA	NA	NA		0 to 30 for follow-up samples. For the point of diagnosis the median was 6 days IQR 3-9.	0	30	NA	NA	NA	Y	Kaplan-Meier method to estimate median clearance	9		14	Y	Lombardy, Italy
Poxviruses	https://doi.org/10.1016/S1473-3099(22)00228-6	Adler et al 2022	MPXV	Urine	7	confirmed_case	4	57	NA	NA	NA	PCR	N	NA	NA	NA	NA	NA	NA	NA	NA	NA	NA	NA	NA	NA	NA	NA	NA	NA	NA	NA		2 to31, 76	2	76	3-11 intermittent for most, but up to 23 in 1	3	23	N	NA	NA	NA	NA	NA	UK
Poxviruses	https://doi.org/10.1002/jmv.70104	Cordeiro et al 2024	MPXV	Urine	10	confirmed_case	9	90	NA	NA	NA	PCR	N	NA	NA	NA	NA	NA	NA	NA	NA	NA	NA	NA	NA	NA	NA	NA	NA	NA	NA	NA		NA	0	14	NA	0	8	Y	Commutative analysis with Farazdaghi-Harris density function. Duration used is that after which 90% of patients expected to be undetectable. Median was 4 days.	8		14	Y	Portugal			IQR: 2.5-7 day duration
Poxviruses	https://doi.org/10.1002/jmv.70104	Cordeiro et al 2024	MPXV	Urine	10	confirmed_case	1	10	NA	NA	NA	PCR	N	NA	NA	NA	NA	NA	NA	NA	NA	NA	NA	NA	NA	NA	NA	NA	NA	NA	NA	NA		NA	0	14	NA	0	8	Y	Commutative analysis with Farazdaghi-Harris density function. Duration used is that after which 90% of patients expected to be undetectable. Median was 4 days.	8		14	Y	Portugal			IQR: 2.5-7 day duration
Poxviruses	https://doi.org/10.1038/s41467-024-48754-8	Yang et al 2024	MPXV	Urine	76	confirmed_case	42	55	NA	NA	NA	PCR	Y		median	42	N	N	NA	NA	58884.4	208930	time	58884.4	208930	range	time	NA		NA	Y	copies_ml	wet	1-7,8-14,15-21	1	21	1 to 21	1	21	N	NA	NA	21	42	Y	Shenzen, China			Variability (range) available by time period (1-7, 8-14, and 15-21 days PSO)
Poxviruses	https://doi.org/10.3389/fcimb.2024.1412753	Yang et al 2024 b	MPXV	Urine	36	confirmed_case	11	50	NA	NA	NA	PCR	N	NA	NA	NA	NA	NA	NA	NA	NA	NA	NA	NA	NA	NA	NA	NA	NA	NA	NA	NA		3 to 35	3	35	9 to 15	9	15	N	NA	NA	NA	NA	NA	Guangzhou, China			39% days 8-14 PSO
Poxviruses	https://doi.org/10.3389/fcimb.2024.1412753	Yang et al 2024 b	MPXV	Stool	34	confirmed_case	17	30.6	NA	NA	NA	PCR	N	NA	NA	NA	NA	NA	NA	NA	NA	NA	NA	NA	NA	NA	NA	NA	NA	NA	NA	NA		3 to 35	3	35	3 to 17	3	17	N	NA	NA	NA	NA	NA	Guangzhou, China			39% days 15-21 PSO
Poxviruses	https://doi.org/10.1016/j.ebiom.2024.105254	Guo et al 2024	MPXV	Urine	NA	confirmed_case	NA	NA	13	6	46	PCR	N	NA	NA	NA	NA	NA	NA	NA	NA	NA	NA	NA	NA	NA	NA	NA	NA	NA	NA	NA		NA	5	21	overall 1-21 with greater positivity in the second week (but % samples positive comes from the first 1-7 days)	5	21	N	NA	NA	NA - individual trajectories unclear	17	Y	China			Some people had HIV which could influence shedding dynamics. Tested urine and stool from 1-21 days PSO but only present % positivity for those collected 1-7 days PSO. Unclear on positivity rates afterwards, though fitted curve indicates positivity up to 21 days in urine
Poxviruses	https://doi.org/10.1016/j.ebiom.2024.105254	Guo et al 2024	MPXV	Stool	NA	confirmed_case	NA	NA	5	4	80	PCR	N	NA	NA	NA	NA	NA	NA	NA	NA	NA	NA	NA	NA	NA	NA	NA	NA	NA	NA	NA		NA	5	21	overall 1-16 with greater positivity in the second week (but % samples positive comes from the first 1-7 days)	5	16	N	NA	NA	NA	12	Y	China			Some people had HIV which could influence shedding dynamics. Tested urine and stool from 1-21 days PSO but only present % positivity for those collected 1-7 days PSO. Unclear on positivity rates afterwards, though fitted curve indicates positivity up to 21 days in urine
Poxviruses	https://doi.org/10.1016/j.jiac.2023.11.025	Akiyama et al 2024	MPXV	Urine	19	confirmed_case	7	37	NA	NA	NA	PCR	N	NA	NA	NA	NA	NA	NA	NA	NA	NA	NA	NA	NA	NA	NA	NA	NA	NA	NA	NA		NA (at enrollment)	NA	NA	days 0, 3, 7, 10, 14, 21, 30, 60 and 72 days post enrollment.	NA	NA	N	NA	NA	NA	NA	NA	Japan			All patients were on tecovirimat as part of a efficacy study. Shedding intermitent. Unclear how many days post symptom onset enrolment took place
Poxviruses	https://doi.org/10.1016/j.ebiom.2024.105289	Mazzotta et al 2024	MPXV	Urine	47	confirmed_convalescent	3	6	NA	NA	NA	PCR	N	NA	NA	NA	NA	NA	NA	NA	NA	NA	NA	NA	NA	NA	NA	NA	NA	NA	NA	NA		On the day of symptom resolution	NA	NA	On the day of symptom resolution	NA	NA	N	NA	NA	NA	NA	NA	Italy
Poxviruses	https://doi.org/10.1093/jtm/taad111	Kim et al 2023	MPXV	Urine	NA	NA	NA	NA	NA	48	NA	PCR	N	NA	NA	NA	NA	NA	NA	NA	NA	NA	NA	NA	NA	NA	NA	NA	NA	NA	NA	NA		NA	1	21	median and IQR: 6.0 (4.0–10.0)	4	10	N	NA	NA	NA	NA	NA	NA	Y	5	urine shedding seemed to peak on day 7 and then gradually decrease
Poxviruses	https://doi.org/10.1016/s1473-3099(22)00586-2	Palich et al 2023	MPXV	Urine	41	confirmed_case	9	22	NA	NA	NA	PCR	N	NA	NA	NA	NA	NA	NA	NA	NA	NA	NA	NA	NA	NA	NA	NA	NA	NA	NA	NA		diagnosis and 14 days later	NA	NA	diagnosis	NA	NA	N	NA	NA	NA	NA	NA	France
Poxviruses	https://doi.org/10.1002/jmv.28249	Relhan et al 2022	MPXV	Urine	5	confirmed_case	4	80	NA	NA	NA	PCR	N	NA	NA	NA	NA	NA	NA	NA	NA	NA	NA	NA	NA	NA	NA	NA	NA	NA	NA	NA		NA	5	24	NA	5	17	N	NA	NA	13	4	NA	India
Poxviruses	https://doi.org/10.1016/j.jcv.2023.105421	Lim et al 2023	MPXV	Urine	NA	NA	NA	6	118	5	6	PCR	N	NA	NA	NA	NA	NA	NA	NA	NA	NA	NA	NA	NA	NA	NA	NA	NA	NA	NA	NA		NA	NA	NA	NA	NA	NA	N	NA	NA	NA	NA	NA	Australia
Poxviruses	https://doi.org/10.1016/j.cmi.2023.05.007	Raccagni et al 2023	MPXV	Urine	132	confirmed_case	33	25	NA	NA	NA	PCR	N	NA	NA	NA	NA	NA	NA	NA	NA	NA	NA	NA	NA	NA	NA	NA	NA	NA	NA	NA		diagnosis	NA	NA	diagnosis	NA	NA	N	NA	NA	NA	NA	NA	Italy
Poxviruses	https://doi.org/10.1128/jcm.01365-22	Gaspari et al 2023	MPXV	Urine	28	confirmed_case	23	82	NA	NA	NA	PCR	N	NA	NA	NA	NA	NA	NA	NA	NA	NA	NA	NA	NA	NA	NA	NA	NA	NA	NA	NA		NA	0	38	NA	4	21	N	NA	NA	NA	18	N	Italy
Poxviruses	https://pmc.ncbi.nlm.nih.gov/articles/PMC2482928/	Sarkar et al 1973	VARV	Urine	39	confirmed_case	21	53	NA	NA	NA	virus_isolation	N	NA	NA	NA	NA	NA	NA	NA	NA	NA	NA	NA	NA	NA	NA	NA	NA	NA	NA	NA		NA	3	20	NA	3	19	N	NA	NA	14	21	NA	India			severe cases had higher viral titre in the urine. PCR was not done, titre was measured in number of pock forming units per ml or urine (unclear how).
Togaviruses	https://doi.org/10.1016/j.idcr.2016.10.007	Bandiera et al 2016	CHIKV	Urine	1	confirmed_case	1	100	1	1	100	PCR	N	NA	NA	NA	NA	NA	NA	NA	NA	NA	NA	NA	NA	NA	NA	NA	NA	NA	NA	NA		30	30	30	30	30	30	N	NA	NA	NA	NA	NA	Brazil			Coinfected with Dengue
Togaviruses	https://doi.org/10.1186/s12985-016-0556-9	Musso et al 2016	CHIKV	Urine	32	confirmed_case	2	6.2	NA	NA	NA	PCR	N	NA	NA	NA	NA	NA	NA	NA	NA	NA	NA	NA	NA	NA	NA	NA	NA	NA	NA	NA		<7 (n=24) and >7 (n=8)	1	NA	<7	1	5	N	NA	NA	NA	NA	NA	French Polynesia
Togaviruses	DOI: 10.34297/AJBSR.2021.12.001728	Salles et al 2021	CHIKV	Urine	6	suspected_case	6	100	NA	NA	NA	PCR	N	NA	NA	NA	NA	NA	NA	NA	NA	NA	NA	NA	NA	NA	NA	NA	NA	NA	NA	NA		NA	NA	NA	NA	NA	NA	N	NA	NA	NA	NA	NA	Brazil			The 6 tested were made up of 5 with arbovirus symptoms, but all tested positive.
Togaviruses	https://doi.org/10.1371/journal.pntd.0010242	Martins et al 2022	CHIKV	Urine	146	confirmed_case	35	24	NA	NA	NA	PCR	N	NA	NA	NA	NA	NA	NA	NA	NA	NA	NA	NA	NA	NA	NA	NA	NA	NA	NA	NA		0-95 (days 0-15 and then every 15 days after for 3 months)	0	95	0-95	0	95	Y	Median of fitted Weibull	25.3		35	N	Brazil			Article used denominator of 152 but this includes 4 people who tested positive for dengue and 2 that tested positive for zika. The remianing 146 all had IgM for CHIKV so I have used 146 as the denominator in % positive etc. Urine more likely to be positive in females.
Togaviruses	https://doi.org/10.3390/v16020235	Jacob-Nascimento et al 2024	CHIKV	Urine	19	confirmed_case	1	5	NA	NA	NA	PCR	N	NA	NA	NA	NA	NA	NA	NA	NA	NA	NA	NA	NA	NA	NA	NA	NA	NA	NA	NA		0-5 (n=9) and 10-45 (n=2)	0	45	5	5	5	N	NA	NA	NA	NA	NA	Brazil			All negative samples were collected <5 days PSO.
Togaviruses	https://doi.org/10.3201/eid2502.180166	Bozza et al 2019	CHIKV	Urine	18	confirmed_case	15	83	NA	NA	NA	PCR	Y	696	mean	15	Y	Y	9600	15	NA	NA	NA	29	9600	range	samples	NA		NA	N	copies_ml	wet	1,5,9,14,90	1	90	NA	1	9	N	NA	NA	10	15	Y	Brazil
Coronaviruses	https://doi.org/10.1093/jrsssc/qlad011	Hoffman et al 2023	SARS-CoV-2	Stool	95	confirmed_case	56	NA	NA	NA	NA	PCR	Y	1900000	mean	22	N	N	NA		NA	NA	NA	NA	NA	NA	NA	230000	200000000	95_CrI	N	copies_ml	wet	NA	5	30	NA	NA	NA	Y	Visually assessed from curve fitted using Bayesian hierarchical generalised gamma model with an exponential temporal decay function	20		22	Y		Y	3	meta-analysis and model fitting to data from 3 longitudinal studies comprising 134 samples
Coronaviruses	https://doi.org/10.1016/S1473-3099(24)00155-5	Wannigama et al 2024 including BA.2.86 & JN.1	SARS-CoV-2	Stool	113	fyi	113	NA	NA	NA	NA	PCR	Y	57991.4	mean	113	Y	Y	96490	113	NA	NA	NA	10908	236144	range	variants	NA	NA	NA	Y	copies_mg	wet	NA	-3	21	NA	-3	21	N	Observed profile	24		44	N	Thailand			Note - the individuals sampled were NOT hospitalised but were all fully vaccinated individuals. Viruses spanned several variants some of which were associated with significantly increased fecal shedding. We used this paper to characterise the shape of the shedding profile of SARS-CoV-2 in feces. We excluded the two variants JN1 and BA286 with much increased shedding as these were not present in w…
Coronaviruses	https://doi.org/10.1016/S1473-3099(24)00155-5	Wannigama et al 2024 excluding BA.2.86 & JN.1	SARS-CoV-2	Stool	72	confirmed_case	72	NA	NA	NA	NA	PCR	Y	20366.3	mean	72	Y	Y	NA	NA	NA	NA	NA	10908	43000	range	variants	NA	NA	NA	Y	copies_mg	wet	NA	-3	21	NA	-3	21	N	Observed profile	24		44	N	Thailand			Note - the individuals sampled were NOT hospitalised but were all fully vaccinated individuals. Viruses spanned several variants some of which were associated with significantly increased fecal shedding. We used this paper to characterise the shape of the shedding profile of SARS-CoV-2 in feces. We excluded the two variants JN1 and BA286 with much increased shedding as these were not present in w…
Coronaviruses	https://doi.org/10.1128/msphere.00132-23	Arts et al 2023	SARS-CoV-2	Stool	48	confirmed_case	37	77	379	193	NA	PCR	Y	19000	median	45	N	N	2800000	45				34	2800000	range	samples	NA	NA	NA	Y	gene_copies_mg_dry_weight	dry	NA	-3	28	NA	-3	28	N	NA	NA	31	45	Y	San Fransisco Bay area, USA			LOB ranged from 11.2-1,550 gc/mg dry weight. The geometric mean and sd were also given as 1.3E+04 and 18 respectively.
Orthomyxoviruses	https://doi.org/10.1016/j.medj.2023.11.001	Guan et al 2024	IAV	Urine	5	confirmed_case	1	20	NA	NA	NA	PCR	Y	22000	mean	1	Y	Y	100000	1	NA	NA	NA	NA	NA	NA	NA	NA	NA	NA	N	copies_ml	wet	NA	7	28	NA	7	23	N	NA	NA	15	1	Y	Guangdong province, China			H5N6
Orthomyxoviruses	https://doi.org/10.1002%2Fjmv.21664	To et al 2009	IAV	Urine	14	confirmed_case	1	7.14286	1	1	100	PCR	Y	72000	NA	1	N	N	NA	NA	NA	NA	NA	NA	NA	NA	NA	NA	NA	NA	NA	copies_ml	wet	7	7	7	7	7	7	N	NA	NA	NA	NA	Patient was a child and shedding may not be representative. Pandemic H1N1.	Hong Kong
Orthomyxoviruses	https://doi.org/10.1002%2Fjmv.21664	To et al 2009	IAV	Stool	9	confirmed_case	4	44.4444	NA	NA	NA	PCR	Y	14400	mean	4	N	N	NA	NA				4700	7190000	range	individuals	NA	NA	NA	NA	copies_ml	wet	NA	NA	NA	NA	4	7	N	NA	NA	3	4	Y	Hong Kong
Orthomyxoviruses	https://doi.org/10.2166/wh.2023.057	Lowry et al 2023	IAV	Stool	559	confirmed_case	NA	36	NA	NA	NA	NA	Y	NA	median	49	NA	NA	NA	NA	NA	NA	NA	16000	130000	range	studies	NA	NA	NA	NA	copies_g	wet	NA	NA	NA	NA	NA	NA	Y	Median of the last day PSO that excretion tested positive	7		6	NA	Meta-analysis	Y	6
Flaviviruses	DOI: 10.1056/NEJMoa1613108	Paz-Bailey et al 2017	ZIKV	Urine	231	confirmed_case	136	59	NA	NA	NA	PCR	N	NA	NA	NA	NA	NA	NA	NA	NA	NA	NA	NA	NA	NA	NA	NA	NA	NA	NA	NA			0	>60		0	>60	Y	Fitted Weibull accounting for interval censoring.	11 (median) 34 (95th percentile)		136	Y	Puerto Rico
