## Supplementary material for "The public health value of wastewater surveillance for viruses with pandemic potential: a modelling study": Table S1 data dictionary

### Sheet: Sheet1
variable	definition	options
family	The viral family	free text e.g. Coronaviruses, Arenaviruses, etc.
doi	The Digital Object Identifier assocated with the published study	free text e.g. DOI: 10.1093/cid/civ951
study	The study named using the first author and year	free text e.g. Corman et al 2016
virus	The virus name (common abbreviation)	free text e.g. MERS-CoV
sample_type	The type of biological sample tested	Urine Stool
n_individuals_tested	The number of individuals from whom samples were taken and tested	integer
individuals_type	The type of individuals tested	confirmed_case = lab confirmed acute infections confirmed_convalescent = lab confirmed cases who have recovered from acute infection vaccinated = vaccinated individuals tested for the virus used in the vaccine suscpected_case = suscpected cases under whatever definition the study uses (not lab confirmed) positive_samples = study only considers positive samples e.g. to assess viral load or degrada…
n_individuals_positive	The number of individuals who gave positive samples	integer
percent_individuals_positive	The percentage of the individuals tested that had positive results	percentage
n_samples_tested	The number of samples tested (only used if the number of individuals tested is unknown or equal to 1)	integer
n_samples_positive	The number of samples that tested positive	integer
percent_samples_positve	The percentage of the samples tested that were positive	percentage
positive_type	The type of test used to determine positivity	PCR virus_isolation
VL_available	Did the study report viral load estimates	Y N
central_VL	The central value (mean, median etc.) of the viral load estimated	Specified in column "VL_unit"
central_type	The measure reported as the central value	Mean Median Unspecified
n_central_VL	The number of individuals whose samples contribute to the viral load estimate	integer
central_VL_calculated_by_us	Was the central estimate of the viral load calculated by us from raw values presented in the study	Y N
central_VL_extracted_from_figure	Was the central estimate of the viral load exracted from a figure presented in the study	Y N
max_VL	The maximum viral load if reported	Specified in column "VL_unit"
n_max_VL	The number of individuals sampled in order to determine the maximum viral load	integer
range_central_VL_1	The lower bound of the reported range if no central estimate is reported	Specified in column "VL_unit"
range_central_VL_2	The upper bound of the reported range if no central estimate is reported	Specified in column "VL_unit"
range_across	What group is the range reported across	free text e.g. individuals/time point/viral variant
variability_VL_1	The lower bound of the variability reported alongside the central estimate	Specified in column "VL_unit"
variability_VL_2	The upper bound of the variability reported alongside the central estimate	Specified in column "VL_unit"
variability_type	The type of variability measure	sd iqr range
variability_across	What group is the variability reported across	free text e.g. individuals/time point/viral variant
uncertainty_mean_VL_1	The lower bound of the uncertainty of the central estimate	Specified in column "VL_unit"
uncertainty_mean_VL_2	The upper bound of the uncertainty of the central estimate	Specified in column "VL_unit"
uncertainty_type	The type of uncertainty measure	free text e.g. 95% confidence intervals/95% credible intervals
disaggregation_by_time_available	Are viral load estimates available disaggregated by time since symptom onset or infection	Y N
VL_unit	The unit used to measure the viral load	copies/g copies/mg copies/ml
days_PSO_tested	The days post symptom onset that samples were taken	list of integers
min_day_PSO_tested	The minimum day post symptom onset that samples were taken	integer
max_day_PSO_tested	The maximum day post symptom onset that samples were taken	integer
days_PSO_positive	The days post symptom onset that positive samples were taken	list of integers
min_day_PSO_positive	The minimum day post symptom onset that positive samples were taken	integer
max_day_PSO_positive	The maximum day post symptom onset that positive samples were taken	integer
duration_reported	Was a measure of duration formally reported by the study	Y N
duration_estimation_method	The method used to estimate duration, either by the author if reported, or by us based on raw data or figures.	free text e.g. Commutative analysis with Farazdaghi-Harris density function. Duration used is that after which 90% of patients expected to be undetectable.
reported_duration_shedding_days	The reported duration of shedidng in days if reported by the study	number
crude_difference_duration	The difference between the minimum and maximum day PSO that positive samples were taken, for studies which did not report duration.	number
duration_n	The number of individuals who the duration estimate is based on	integer
duration_censored	Was the duration estimate censored either on the left (early in infection) or on the right (at the end of infection)	Y N
setting	The geographical location of the study (and the location of infection if different)	free text e.g. Germany (Sierra Leone)
meta_analysis	Was the study a meta-analysis of multiple published studies	Y N
n_studies	The number of studies included in the meta-analysis	integer
notes	Any additional notes or comments	free text
